# Suicidality phenotypes reflect both shared and distinct genetic factors

**DOI:** 10.64898/2026.05.14.26353207

**Authors:** Sarah MC Colbert, Shane O’Connell, Howard J Edenberg, Nina Fajs, Emma C Johnson, Séverine Lannoy, Sandra Sanchez-Roige, Silviu-Alin Bacanu, Zuriel Ceja, Alexis C Edwards, Melanie E Garrett, Seonggyun Han, Eric T Monson, Emily K Roberts, Vladimir Vladimirov, Cynthia M Bulik, Brenda Cabrera-Mendoza, Christal N Davis, Giuseppe Fanelli, Ian C Fischer, Henry Fox-Jurkowitz, Gabriel R Fries, Marie E Gaine, Jose Guzman-Parra, Maria Koromina, Stefan Kloiber, Henry R Kranzler, Divya Mehta, John I Nurnberger, Mallory Stephenson, Fabian Streit, Claudio Toma, Alja Videtic Paska, Suicide Working Group of the Psychiatric Genomics Consortium, Nathan A Kimbrel, Allison E Ashley-Koch, Douglas Ruderfer, Anna R Docherty, Alexander S Hatoum, Niamh Mullins

## Abstract

Suicidality phenotypes, including suicidal ideation (SI), non-fatal suicide attempt (SA), and suicide death (SD), are heritable and exhibit both shared and phenotype-specific genetic influences. Using genomic structural equation modelling, we estimated the shared genetic architecture across GWAS of SI (176,147 cases, 1,010,300 controls), SA (53,919 cases, 1,063,988 controls), and SD (7,584 cases, 652,070 controls) and conducted a multivariate GWAS of a latent suicidality factor capturing their shared liability. This analysis identified 36 genome-wide significant loci, including seven not previously reported in any suicidality GWAS. Follow-up analyses identified residual genetic variance specific to each phenotype, including three SD-specific genomic risk loci. Conditioning suicidality phenotypes on genetic liability to psychiatric disorders revealed significant residual genetic variance across SI, SA, SD, and the suicidality common factor. Together, these results suggest that suicidality reflects both shared genetic liability and phenotype-specific contributions.
