## Supplementary Tables for "Suicidality phenotypes reflect both shared and distinct genetic factors"

### Sheet: Contents
List of Supplementary Tables
Supplementary Table 1	36 genome-wide significant loci for the suicidality factor showing the most significant SNP from each genomic region
Supplementary Table 2	Significant QSNP loci for the suicidality common factor GWAS showing the most significant SNP from each genomic region
Supplementary Table 3	Top 3 loci for the suicide death-specific GWAS showing the most significant SNP from each genomic region
Supplementary Table 4	Regions with significant local genetic correlations amongst suicidality phenotypes
Supplementary Table 5	Genome-wide significant loci identified in the univarate suicidal ideation GWAS and their replication in the conditional GWAS
Supplementary Table 6	Genome-wide significant loci identified in the univarate suicide attempt GWAS and their replication in the conditional GWAS
Supplementary Table 7	Genome-wide significant loci identified in the univarate suicide death GWAS and their replication in the conditional GWAS
Supplementary Table 8	Genome-wide significant loci identified in the suicidality common factor GWAS and their replication in the conditional GWAS

### Sheet: Table S1
36 genome-wide significant loci for the suicidality factor showing the most significant SNP from each genomic region
SNP = name of variant, CHR = chromosome, BP = base pair position (hg19), A1 = allele 1, A2 = allele 2, BETA = effect size of allele 1, SE = standard error, P = p-value
REGION = chromosome:left-right margin of region (defined by variants with LD-R^2 > 0.1 to index SNP), GENES = list of genes within the region
Previously reported for suicidality? = whether the locus has been reported in any previous suicidality phenotype GWAS
SI = suicidal ideation, SA = suicide attempt, SB = suicidal behavior, SITB = suicidal thoughts and behaviors
SNP	Previously reported for suicidality?	CHR	BP	A1	A2	BETA	SE	Z	P	REGION	GENES
rs17514846	SI, SA, SB (PMID: 41282879)	15	91416550	C	A	0.0169198	0.00237657	7.11942	1.08381e-12	chr15:91395480..91443059	BLM,FES,FURIN,HDDC3,MAN2A2,PRC1,PRC1-AS1,RCCD1,UNC45A,VPS33B
rs2514218	SI, SA, SB (PMID: 41282879), SITB (PMID: 36515925)	11	113392994	C	T	0.0151973	0.00215584	7.04935	1.7975e-12	chr11:113285916..113448762	ANKK1,DRD2,MIR4301,TTC12
rs9479138	SI, SA, SB (PMID: 41282879), SI (PMID: 36940203), SITB (PMID: 36515925)	6	152215199	T	G	0.0148369	0.00212791	6.97255	3.11258e-12	chr6:152187758..152307004	ESR1
rs73581567	SI, SA, SB (PMID: 41282879), SI (PMID: 36940203), SITB (PMID: 36515925)	9	140247759	C	T	-0.0239065	0.0034945	-6.84118	7.85449e-12	chr9:140240310..140284128	ENTPD8,EXD3,FAM166A,MIR7114,NELFB,NOXA1,NRARP,NSMF,PNPLA7,STPG3,STPG3-AS1,TOR4A
rs12666306	SI, SA, SB (PMID: 41282879), SB (PMID: 37777856), SB (PMID: 34861974)	7	115082406	A	G	0.0142167	0.002163	6.57264	4.943e-11	chr7:114936050..115210158	LINC01392,SNORA25B
rs7174904	SI, SA, SB (PMID: 41282879)	15	47676110	C	T	-0.0155409	0.0023791	-6.53224	6.47929e-11	chr15:47613403..47935843	SEMA6D
rs62367520	SA, SB (PMID: 41282879)	5	45279858	A	C	0.0170668	0.00267913	6.3703	1.88664e-10	chr5:44962200..46319258	HCN1
rs4267058	SI, SA, SB (PMID: 41282879), SITB (PMID: 36515925)	11	28645584	T	C	0.0135347	0.00213565	6.3375	2.33517e-10	chr11:28094360..28741185	KIF18A,METTL15,MIR610,MIR8068
rs6277	SI, SA, SB (PMID: 41282879), SITB (PMID: 36515925), SB (PMID: 37777856)	11	113283459	G	A	0.0124585	0.00199345	6.24974	4.11142e-10	chr11:113163267..113314363	ANKK1,DRD2,MIR4301,NCAM1,NCAM1-AS1,TTC12
rs62444881	SI, SA, SB (PMID: 41282879), SITB (PMID: 36515925)	7	2052318	C	T	0.0152232	0.00247603	6.14824	7.83476e-10	chr7:1812267..2110517	ELFN1,ELFN1-AS1,MAD1L1,MIR4655,SNORA114
rs11082975	SB (PMID: 41282879)	18	50824885	G	C	-0.0126348	0.00207629	-6.0853	1.16272e-09	chr18:50361584..51055069	DCC,LINC01917,LINC01919,MIR4528
rs62404522	SA, SB (PMID: 41282879), SB (PMID: 37777856)	6	19307114	T	C	-0.0168164	0.00277641	-6.0569	1.38768e-09	chr6:19209325..19376241	LOC101928519,LOC105374960
rs4771936	SA, SB (PMID: 41282879), SB (PMID: 37777856)	13	97005377	G	A	-0.0128753	0.00213725	-6.02424	1.69911e-09	chr13:96270202..97062908	CLDN10,CLDN10-AS1,DNAJC3,DNAJC3-DT,DZIP1,HS6ST3,MIR4501,UGGT2
rs10180461	SA, SB (PMID: 41282879)	2	144263033	T	C	0.0121988	0.00202631	6.02018	1.74218e-09	chr2:144144663..144287460	ARHGAP15
rs1917883	SA, SB (PMID: 41282879)	1	73277036	A	C	-0.0124345	0.00207781	-5.98441	2.17175e-09	chr1:73141767..74077588	LINC01360,LINC02238
rs7519259	SA, SB (PMID: 41282879), SB (PMID: 37777856)	1	66434743	G	A	-0.0112085	0.00190137	-5.89497	3.7474e-09	chr1:66334518..66635795	LOC101927139,PDE4B
rs1452787	SA, SB (PMID: 41282879)	18	53207207	A	G	-0.0124701	0.00212317	-5.87331	4.27172e-09	chr18:53057188..53475163	LINC01415,LINC01416,MIR4529,TCF4,TCF4-AS1
rs72701949	No	4	183480257	T	C	-0.017146	0.00292763	-5.85663	4.72366e-09	chr4:183478286..183501839	TENM3
rs12377991	SB (PMID: 41282879)	9	127856987	C	T	0.0124764	0.0021477	5.80918	6.27813e-09	chr9:127606459..128628571	ARPC5L,GAPVD1,GOLGA1,HSPA5,LOC51145,LOC105376271,MAPKAP1,NR6A1,OLFML2A,PBX3,PPP6C,RABEPK,RPL35,SCAI,WDR38
rs8013266	SA, SB (PMID: 41282879), SITB (PMID: 36515925)	14	103326780	T	C	-0.0140526	0.00245577	-5.72226	1.05115e-08	chr14:103229494..103501973	AMN,CDC42BPB,EXOC3L4,LBHD2,LINC00677,RCOR1,TNFAIP2,TRAF3
rs10833288	No	11	20342825	A	T	-0.0124599	0.00217804	-5.72071	1.0608e-08	chr11:20269732..20377475	DBX1,HTATIP2,PRMT3
rs112965667	SB (PMID: 41282879)	2	212673849	T	C	0.0136752	0.00241034	5.67358	1.39842e-08	chr2:212578978..212768779	ERBB4
rs1267063	SB (PMID: 41282879)	2	162002267	T	A	0.0122564	0.00216648	5.6573	1.53774e-08	chr2:161865901..162104949	LINC01806,LOC101929512,PSMD14,TANK
rs7127712	SI, SA, SB (PMID: 41282879)	11	112874603	A	T	-0.0110129	0.00194669	-5.65727	1.53796e-08	chr11:112786577..113047583	LOC101928847,NCAM1,NCAM1-AS1
rs9592599	SB (PMID: 41282879)	13	69575338	A	T	-0.0126254	0.00223524	-5.64833	1.62011e-08	chr13:69535360..69638088	LINC00550
rs4738839	No	8	61797890	C	T	0.0122361	0.00217702	5.62057	1.90324e-08	chr8:61595671..61806189	CHD7,LOC100130298,RAB2A
rs10759941	SA, SB (PMID: 41282879)	9	120515669	G	A	0.0112711	0.00202008	5.57952	2.41182e-08	chr9:120490567..120626599	LOC101928797,TLR4
rs2072109	SB (PMID: 41282879)	6	30070275	C	G	-0.0201401	0.00362102	-5.56201	2.66684e-08	chr6:27174557..31547115	ABCF1,AIF1,APOM,ATAT1,ATP6V1G2,ATP6V1G2-DDX39B,BAG6,C6orf15,C6orf47,C6orf136,CCHCR1,CDSN,CSNK2B,DDR1,DDX39B,DDX39B-AS1,DHX16,FLOT1,GABBR1,GNL1,GPANK1,GPX5,GPX6,GTF2H4,HCG4,HCG4B,HCG9,HCG14,HCG15,HCG17,HCG18,HCG20,HCG21,HCG22,HCG26,HCG27,HCP5,HCP5B,HIST1H1B,HIST1H2AG,HIST1H2AH,HIST1H2AI,HIST1H2AJ,HIST1H2AK,HIST1H2AL,HIST1H2BJ,HIST1H2BK,HIST1H2BL,HIST1H2BM,HIST1H2BN,HIST1H3H,HIST1H3I,HIST1H3J,HIST1…
rs6487370	SB (PMID: 41282879), SB (PMID: 37777856)	12	24170368	T	C	-0.0126064	0.00226933	-5.55511	2.7743e-08	chr12:23987925..24279585	MIR920,SOX5,SOX5-AS1
rs13037326	No	20	44692598	C	T	-0.0122506	0.00220651	-5.55203	2.82371e-08	chr20:44582187..44749251	ACOT8,CD40,CDH22,CTSA,MMP9,NCOA5,NEURL2,PCIF1,PLTP,SLC12A5,SLC12A5-AS1,SPATA25,ZNF335,ZSWIM1,ZSWIM3
rs61990289	No	14	42076434	C	T	0.0106289	0.00192079	5.53361	3.13701e-08	chr14:41940872..42181334	LRFN5
rs7160893	SB (PMID: 41282879)	14	98607294	G	T	-0.0135512	0.00247249	-5.48076	4.23498e-08	chr14:98522675..98670849	LINC01550
rs75633418	SA, SB (PMID: 41282879)	9	122663012	G	C	-0.0108066	0.00197273	-5.47798	4.30219e-08	chr9:122655283..122676328	LINC01613
rs1324192	No	9	13612345	A	G	0.011305	0.00206523	5.47396	4.40078e-08	chr9:13607227..13738362
rs2609653	No	8	34236992	C	T	0.025119	0.00459054	5.47192	4.45184e-08	chr8:33292416..34734293	DUSP26,FUT10,LINC01288,MAK16,RNF122,TTI2
rs631791	SB (PMID: 41282879)	11	57675410	A	G	0.011319	0.00207305	5.46009	4.75903e-08	chr11:57369008..57681828	BTBD18,CLP1,CTNND1,MED19,MIR130A,SELENOH,SERPING1,SLC43A1,SMTNL1,TIMM10,TMX2,TMX2-CTNND1,UBE2L6,YPEL4,ZDHHC5

### Sheet: Table S2
Significant QSNP loci for the suicidality common factor GWAS showing the most significant SNP from each genomic region
SNP = name of variant, CHR = chromosome, BP = base pair position (hg19), A1 = allele 1, A2 = allele 2
REGION = chromosome:left..right margin of region (defined by variants with LD-R^2 > 0.1 to index SNP)
Q = the heterogeneity estimate for that SNP. This indexes the extent to which the SNP effect is not mediated by the common factor, with larger values indicating greater heterogeneity. This is a chi-square distributed test statistic, with degrees of freedom for a common factor model equal to the number of indicators - 1.
Q_df = the degrees of freedom for Q, Q_pval = the p-value associated with the Q statistic.
GENES = list of genes within the region
OR (SE) = the odds ratio in reference to allele 1 from each univariate GWAS and its standard error in parentheses
P = p-values from each univariate GWAS
SI = suicidal ideation, SA = suicide attempt, SD = suicide death
bold indicates genome-wide significant (p<5x10-8) p-values
						QSNP estimates from common factor GWAS			Test statistics from univariate GWAS of SI		Test statistics from univariate GWAS of SA		Test statistics from univariate GWAS of SD
SNP	CHR	BP	REGION	A1	A2	Q	Q_df	Q_pval	OR (SE)	P	OR (SE)	P	OR (SE)	P	Other variants in the locus with significant Q statistics	GENES
rs36212732	10	124215198	chr10:124202126..124295405	A	G	34.778	2	2.80572e-08	0.99 (0.006)	0.0578	1.00 (.009)	0.7736	1.12 (.021)	2.74e-08	rs36212731, rs36212733, rs3793917	ARMS2,DMBT1,HTRA1,MIR3941,PLEKHA1
rs2274700	1	196682947	chr1:196371432..196941661	G	A	34.1041	2	3.93003e-08	1.02 (0.005)	0.000663	1.01 (0.007)	0.0768	0.91 (0.018)	7.65e-07	rs6677089, rs3753395, rs10922104	CFH,CFHR1,CFHR2,CFHR3,CFHR4,CFHR5,F13B,KCNT2,MIR4735

### Sheet: Table S3
Top 3 loci for the suicide death-specific GWAS showing the most significant SNP from each genomic region
SNP = name of variant, CHR = chromosome, BP = base pair position (hg19), A1 = allele 1, A2 = allele 2, BETA = effect size of allele 1, SE = standard error, P = p-value
REGION = chromosome:left..right margin of region (defined by variants with LD-R^2 > 0.1 to index SNP), GENES = list of genes within the region
Q-pval = the p-value for the QSNP estimate from the common factor GWAS.
Q_pvals correspond to the lead SNP from the SD-specific GWAS in this table, although it may not necessarily have been the lead SNP for the QSNP locus (for those refer to Supplementary Table 2)
bold indicates genome-wide significant (p<5x10-8) p-values
SNP	CHR	BP	A1	A2	BETA	SE	P	REGION	GENES	Q_pval from common factor GWAS
rs9318402	13	76707007	C	T	-0.381701	0.0671412	1.30776e-08	chr13:76558153..76739843	LINC00561	5.917e-08
rs1410996	1	196696933	G	A	-0.383073	0.0708133	6.31616e-08	chr1:196463067..197257556	CFH,CFHR1,CFHR2,CFHR3,CFHR4,CFHR5,CRB1,F13B,KCNT2,MIR4735,ZBTB41	6.0218e-08
rs3793917	10	124219275	C	G	0.444118	0.0826182	7.63498e-08	chr10:124202126..124295405	ARMS2,DMBT1,HTRA1,MIR3941,PLEKHA1	4.4267e-08

### Sheet: Table S4
Regions with significant local genetic correlations amongst suicidality phenotypes
phenotype pair = combination of phenotypes corresponding to the estimates; SI = suicidal ideation, SA = suicide attempt, SD = suicide death
chr = chromsome, start = the start position of the genomic region from the input genome partition file (hg19), end = the end position of the genomic region from the input genome partiition file (hg19)
region size = the size of the region in kilobases
rho = the estimation of local genetic covariance
corr = the estimation of local genetic correlation
var = the variance of the estimation of local genetic covariance
p = the p-value of local genetic covariance
m = the number of SNPs involved in the estimation of local genetic covariance in the genomic region
# of genes = the number of genes in the region
genes = list of genes in the region identified using the USCS gene table browser
previously reported = suicidality phenotypes the locus has been shown to be associated with in previous suicidality GWAS; SB = suicidal behavior
phenotype pair	chr	start	end	region size (KB)	rho	corr	var	p	m	# of genes	genes	previously reported
SI-SA	2	22428680	23855977	1427.3	6.52542e-05	0.980782	1.92767e-10	2.60241e-06	513	8	LINC01830, RNA5SP87, LINC03116, LINC01884, RN7SKP27, LINC02923, KLHL29, PPIAP61	none
SI-SA	2	57939866	60449069	2509.2	5.91788e-05	0.968463	1.6919e-10	5.37319e-06	850	8	ACTG1P22, VRK2, FANCL, EIF3FP3, LINC01795, LINC01122, RNU6-508P, RNA5SP94	SA, SB
SI-SA	4	1478711	3612028	2133.32	4.56196e-05	1.01773	1.07492e-10	1.08194e-05	467	42	FAM53A, SLBP, TACC3, TMEM129, FGFR3, LETM1, RN7SL671P, NSD2, SCARNA22, NELFA, MIR943, NICOL1, NAT8L, POLN, HAUS3, COX6B1P5, MXD4, MIR4800, ZFYVE28, RN7SL589P, SPICP5, CFAP99, RNF4, FAM193A, TNIP2, SH3BP2, ADD1, SLC75A1, NOP14-AS1, NOP14, GRK4, HTT, RNU6-204P, HTT-AS, RNU7-33P, MSANTD1, RGS12, RPL7AP29, HGFAC, DOK7, LRPAP1, LINC00955	none
SI-SA	5	152867348	153494463	627.115	2.45733e-05	1.11459	3.23324e-11	1.54906e-05	248	5	GRIA1, RN7SL177P, LINC01861, FAM114A2, MFAP3	SA, SB
SI-SD	5	154449856	155290211	840.355	3.21664e-05	1.29304	5.72238e-11	2.11673e-05	274	3	RPL6P32, PPIGP1, RNA5SP199	none
SI-SA	7	73997700	76550299	2552.6	2.92011e-05	1.13837	4.66896e-11	1.9238e-05	285	56	GTF2IRD1, MIR10525, GTF2I-AS1, GTF2I, PHB1P15, NCF1, GTF2IRD2, STAG3L2, PMS2P5, SPDYE12, CASTOR2, RCC1L, GTF2IRD2B, NCF1C, GTF2IP1, PHB1P6, SPDYE13, PMS2P2, SPDYE9, PMS2P10, SPDYE14, SPDYE15, STAG3L1, FKBP6P2, TRIM73, NSUN5P1, POM121C, PMS2P3, SPDYE5, HIP1, CCL26, CCL24, RHBDD2, POR, MIR4651, RPL7L1P3, SNORA14A, TMEM120A, STYXL1, MDH2, RNU6-863P, GTF2IP7, RABGEF1P3, SRRM3, HSPB1, FPASL, YWHAG, PP…	none
SI-SA	9	12780295	13797055	1016.76	4.09844e-05	1.20376	7.97107e-11	4.42176e-06	288	6	LURAP1L-AS1, LURAP1L, SNORD137, PRDX1P1, MPDZ, LINC01235	SUI common factor
SI-SA	9	126927204	128926989	1999.79	3.87561e-05	1.0344	5.75934e-11	3.2756e-07	473	33	NEK6, PSMB7, ADGRD2, NR5A1, NR6A1, RN7SL302P, MIR181A2HG, MIR181A2, MIR181B2, OLFML2A, WDR38, RPL35, ARPC5L, GOLGA1, RNU4-82P, SCAI, FXNP2, PPP6C, PRPS1P2, NDUFB3P2, RPSAP76, RABEPK, HSPA5, HSPA5-DT, GAPVD1, RPS10P17, RNU6-1020P, RNU5B-5P, MAPKAP1, RN7SL30P, HNRNPA1P15, PBX3-DT, PBX3	SA, SB
SI-SD	11	37839347	40357803	2518.46	3.72729e-05	1.2398	7.76085e-11	2.32707e-05	428	9	LINC02760, DNAAF11P1, LINC02759, LINC01493, RPL18P8, RNU6-99P, MTCO1P26, MTCO2P26, LRRC4C	none
SI-SA	11	113105405	113958177	852.772	8.31773e-05	0.917694	3.8157e-10	2.06154e-05	319	20	NCAM1, NCAM1-AS1, TTC12-DT, TTC12, ANKK1, DRD2, MIR4301, TMPRSS5, MTRF1LP1, ZW10, RPS29P19, CLDN25, ATF4P4, LRRC37A13P, USP28, ISG20L2P2, RNU6-1107P, HTR3B, HTR3A, ZBTB16	SI, SA, SB
SI-SA	17	65016683	66315468	1298.79	3.84957e-05	1.11393	5.52238e-11	2.21608e-07	242	29	CACNG4, CACNG1, HELZ, HELZ-AS1, RPL36AP48, RNA5SP447, PSMD12, PITPNC1, RN7SL756P, MIR548AA2, MIR548D2, NOL11, SNORA38B, RPSAP67, RPL17P41, BPTF, RN7SL622P, C17orf58, TRR-CCG2-1, KPNA2, FBXO36P1, LINC00674, LRRC37A16P, SH3GL1P3, RDM1P3, ARHGAP27P2, AMZ2, ARSG, SLC16A6	SA, SB
SI-SD	17	65016683	66315468	1298.79	2.78305e-05	1.38616	3.88685e-11	8.0453e-06	199	29	CACNG4, CACNG1, HELZ, HELZ-AS1, RPL36AP48, RNA5SP447, PSMD12, PITPNC1, RN7SL756P, MIR548AA2, MIR548D2, NOL11, SNORA38B, RPSAP67, RPL17P41, BPTF, RN7SL622P, C17orf58, TRR-CCG2-1, KPNA2, FBXO36P1, LINC00674, LRRC37A16P, SH3GL1P3, RDM1P3, ARHGAP27P2, AMZ2, ARSG, SLC16A6	SA, SB
SA-SD	17	65016683	66315468	1298.79	3.89479e-05	1.06466	7.69416e-11	8.98692e-06	235	29	CACNG4, CACNG1, HELZ, HELZ-AS1, RPL36AP48, RNA5SP447, PSMD12, PITPNC1, RN7SL756P, MIR548AA2, MIR548D2, NOL11, SNORA38B, RPSAP67, RPL17P41, BPTF, RN7SL622P, C17orf58, TRR-CCG2-1, KPNA2, FBXO36P1, LINC00674, LRRC37A16P, SH3GL1P3, RDM1P3, ARHGAP27P2, AMZ2, ARSG, SLC16A6	SA, SB
SI-SA	20	50635347	51389135	753.788	2.14697e-05	1.12473	2.54898e-11	2.1142e-05	241	5	ZFP64, ERP29P1, LINC01524, MRPS33P4, TRI-AAT12-1	none
*the genome-wide genetic correlations were:
SI-SA: rg = 0.87, se = 0.03, p = 4.03E-256
SI-SD: rg = 0.69, se = 0.09, p = 1.85E-15
SA-SD: rg = 0.78, se = 0.08, p = 4.40E-23

### Sheet: Table S5
Genome-wide significant loci identified in the univarate suicidal ideation GWAS and their replication in the conditional GWAS
SI locus = loci identiifed as genome-wide significant in the univariate suicidal ideation GWAS in the format lead SNP; chromosome:region
Conditional GWAS SNP = the SNP from the conditional GWAS used to compare against the univariate GWAS. The lead SNP from the univariate GWAS was used, or if not available, a proxy SNP was assessed.
bold indicates significant p-values using replication significance (p<0.05/10)
SI locus	Conditional GWAS SNP	P-value in conditional GWAS
rs114164545; 3:61784845-61944545	rs114164545	3.40969e-07
rs35161231; 3:76182719-76492819	rs2875360	1.81556e-05
rs3823624; 7:1969346-2110346	rs3823624	9.03301e-05
rs73581567; 9:140240309-140284159	lead and proxy SNPs were not available in the conditional GWAS	-
rs11591571; 10:104219804-104482804	rs11591571	3.17155e-05
rs853937; 10:120145168-120222168	rs853937	7.13568e-07
rs2514218; 11:113285994-113427694	rs11214629	0.00326722
rs2756119; 14:103833517-104186517	rs2756119	3.07e-05
rs17514846; 15:91416550-91443050	rs4932376	0.000938638
rs55929017; 17:46942704-47190304	rs55929017	3.15247e-06

### Sheet: Table S6
Genome-wide significant loci identified in the univarate suicide attempt GWAS and their replication in the conditional GWAS
SA locus = loci identiifed as genome-wide significant in the univariate suicide attempt GWAS in the format lead SNP; chromosome:region
Conditional GWAS SNP = the SNP from the conditional GWAS used to compare against the univariate GWAS. The lead SNP from the univariate GWAS was used, or if not available, a proxy SNP was assessed.
bold indicates significant p-values using replication significance (p<0.05/35)
SA locus	Conditional GWAS SNP	P-value in conditional GWAS
rs499168; 1:38200097-38458797	rs688453	0.000699872
rs2503185; 1:66334401-66593401	rs2503185	0.000699744
rs10890032; 1:73276324-74161324	rs10890032	0.136063
rs62143649; 2:60114753-60231553	rs62143649	0.000273334
rs35942385; 2:144151123-144287423	rs35942385	3.78215e-05
rs7577690; 2:220031235-220058835	rs7577690	0.000799174
rs9849038; 3:48731990-50307990	rs7628207	0.0284209
rs9853056; 3:52272957-53101957	rs9853056	0.0119062
rs4974203; 3:56055992-56432192	rs4974203	9.40649e-06
rs36065861; 4:166052695-166213595	rs36065861	4.79284e-05
rs62367522; 5:44994212-45789212	rs62367522	1.13728e-05
rs17115481; 5:153068226-153581226	rs17115481	4.57081e-06
rs62404522; 6:19210714-19376214	rs62404522	1.37002e-05
rs9276627; 6:32683035-32796835	rs4148876	0.000379654
rs4305732; 6:152192348-152307048	rs4305732	5.08318e-05
rs58907748; 6:156390474-156474814	rs58907748	9.05845e-05
rs55995895; 7:1820183-2110183	rs55995895	0.000302139
rs6959688; 7:1851831-2159831	rs6959688	0.0125406
rs12666306; 7:114936406-115192406	rs12666306	0.000326431
rs7809993; 7:117478064-117635664	rs1548460	3.40992e-05
rs12378745; 9:122655307-122676277	rs12378745	0.00313115
rs687654; 9:127647905-127987905	rs588818	0.00778657
rs77641763; 9:140240282-140288482	lead and proxy SNPs were not available in the conditional GWAS	-
rs4267058; 11:28591184-28709384	rs4267058	0.301897
rs7937151; 11:112830524-113028024	rs7937151	0.0172654
rs1125394; 11:113234685-113314385	rs1125394	1.63674e-05
rs6589377; 11:113285936-113418336	rs6589377	0.000878298
rs6539788; 12:83946327-84711327	rs990932	0.000254599
rs185782836; 14:64284663-64851663	rs185782836	1.94605e-05
rs2295402; 14:103230324-103502324	rs11850030	0.00674537
rs7174904; 15:47613410-47868110	rs7174904	0.000680202
rs640704; 15:58946021-59250021	rs572107	0.000486978
rs1894401; 15:91406142-91433262	rs1894401	0.212178
rs12453624; 17:27360553-27528153	rs12453624	1.6387e-05
rs9306311; 22:37004175-37073775	rs9306311	1.46324e-05

### Sheet: Table S7
Genome-wide significant loci identified in the univarate suicide death GWAS and their replication in the conditional GWAS
SD locus = loci identiifed as genome-wide significant in the univariate suicide death GWAS in the format lead SNP; chromosome:region
Conditional GWAS SNP = the SNP from the conditional GWAS used to compare against the univariate GWAS. The lead SNP from the univariate GWAS was used, or if not available, a proxy SNP was assessed.
bold indicates significant p-values using replication significance (p<0.05/2)
SD locus	Conditional GWAS SNP	P-value in conditional GWAS
rs7335526; 13:76583220-76721620	rs7335526	1.07885e-08
rs36212732; 10:124202098-124233998	rs36212732	5.63e-08

### Sheet: Table S8
Genome-wide significant loci identified in the suicidality common factor GWAS and their replication in the conditional GWAS
SUI locus = loci identiifed as genome-wide significant in the suicidality common factor GWAS in the format lead SNP; chromosome:region
Conditional GWAS SNP = the SNP from the conditional GWAS used to compare against the common factor GWAS. The lead SNP from the common factor GWAS was used, or if not available, a proxy SNP was assessed.
bold indicates significant p-values using replication significance (p<0.05/36)
SUI locus	Conditional GWAS SNP	P-value in conditional GWAS
rs17514846; 15:91395480-91443059	rs4932376	0.00131958
rs2514218; 11:113285916-113448762	rs2514218	0.00413963
rs9479138; 6:152187758-152307004	rs9479138	7.85942e-05
rs73581567; 9:140240310-140284128	lead and proxy SNPs were not available in the conditional GWAS	-
rs12666306; 7:114936050-115210158	rs12666306	0.000139584
rs7174904; 15:47613403-47935843	rs7174904	0.000347128
rs62367520; 5:44962200-46319258	rs62367520	8.9972e-08
rs4267058; 11:28094360-28741185	rs4267058	0.106518
rs6277; 11:113163267-113314363	rs6277	0.00143917
rs62444881; 7:1812267-2110517	rs62444881	1.6953e-05
rs11082975; 18:50361584-51055069	rs17411548	0.195086
rs62404522; 6:19209325-19376241	rs62404522	0.000570752
rs4771936; 13:96270202-97062908	rs4771936	7.00054e-05
rs10180461; 2:144144663-144287460	rs10180461	1.55979e-05
rs1917883; 1:73141767-74077588	rs12117216	0.0648273
rs7519259; 1:66334518-66635795	rs11577275	0.000346817
rs1452787; 18:53057188-53475163	rs616580	0.000501152
rs72701949; 4:183478286-183501839	rs72701958	0.000577771
rs12377991; 9:127606459-128628571	rs12377991	0.000458038
rs8013266; 14:103229494-103501973	rs4906267	0.0186526
rs10833288; 11:20269732-20377475	rs10766656	0.000810209
rs112965667; 2:212578978-212768779	rs7605314	0.000442861
rs1267063; 2:161865901-162104949	rs1267073	0.0124061
rs7127712; 11:112786577-113047583	rs1940718	0.6672
rs9592599; 13:69535360-69638088	rs9317758	0.000341802
rs4738839; 8:61595671-61806189	rs4738839	1.46615e-05
rs10759941; 9:120490567-120626599	rs10759941	0.00955644
rs2072109; 6:27174557-31547115	rs115938232	0.00137222
rs6487370; 12:23987925-24279585	lead and proxy SNPs were not available in the conditional GWAS	-
rs13037326; 20:44582187-44749251	rs13037326	0.119651
rs61990289; 14:41940872-42181334	rs61990289	0.0199897
rs7160893; 14:98522675-98670849	rs7160893	0.0283504
rs75633418; 9:122655283-122676328	rs9775587	0.0242826
rs1324192; 9:13607227-13738362	rs1324192	0.000122358
rs2609653; 8:33292416-34734293	rs2590469	0.000670673
rs631791; 11:57369008-57681828	rs631791	0.308946
